# Genomic Analysis of *Salmonella* Typhi from a Typhoid Conjugate Vaccine Trial

**DOI:** 10.64898/2026.01.06.25342561

**Authors:** Belson M. Kutambe, Priyanka D. Patel, Kenneth Chizani, Niza Silungwe, Christopher Kukacha, Megan E. Carey, James E. Meiring, Matthew B. Laurens, Melita A. Gordon, Philip M. Ashton

## Abstract

**Background:** *Salmonella enterica* serovar Typhi (*S.* Typhi), the causative agent of typhoid fever, continues to pose a major public health challenge in many low- and middle-income countries (LMICs). The World Health Organization recommended typhoid conjugate vaccine (TCV) use in countries with a high burden of disease, and/or high rates of antimicrobial resistance (AMR). Recent introductions of TCVs into national immunisation programmes are expected to substantially reduce this burden. However, the impact of vaccine introduction on pathogen populations has not been widely investigated.

**Methods:** To fill this research gap, we analysed the genomes of isolates from a trial in Malawi. A Phase 3, double-blind, randomized, controlled trial enrolled 28,130 healthy children aged 9 months through 12 years of age to receive either TCV (Typbar-TCV, Bharat Biotech) or meningococcal A conjugate vaccine (MenA). We conducted Illumina whole genome sequencing and compared isolates from the TCV intervention arm to the MenA control arm with regard to: (i) *S.* Typhi lineage distribution, (ii) AMR profile, (iii) mutations in genes associated with Vi capsule biosynthesis and expression, and (iv) phylogenetic population structure.

**Results:** We obtained high-quality genome sequences for 136 *S.* Typhi isolates (24 from the TCV arm, 112 from the MenA arm). Of these, 135 (99%) belonged to lineage L4.3.1.1.EA1. Isolates from the two arms were intermixed across multiple sub-clades. Nearly all isolates (135/136) carried genes encoding resistance to ampicillin, cotrimoxazole, and chloramphenicol. Non-synonymous mutations in the quinolone resistance determining region were identified in five isolates (three GyrA S83F; two GyrA S464F) and no statistically significant difference in prevalence of these mutations was observed between study arms (Fisher’s exact test, *P* = 0.25). Mutations in Vi capsule–associated genes were detected in 11/112 (9%) MenA isolates and 1/24 (4%) TCV isolates (Fisher’s exact test, *P* = 0.67). 12 MenA participants were hospitalised, one of whom had Vi-associated mutations associated with increased virulence in a murine model; however, there was no significant association between tested Vi mutations and hospitalisation (*P* > 0.99).

**Conclusions:** We identified no clinically meaningful genomic differences between *S.* Typhi isolates from participants vaccinated with TCV or MenA, and no Vi-negative *S.* Typhi were detected. These findings suggest no detectable short-term evolutionary impact of TCV on circulating *S.* Typhi populations in this Phase 3 trial. However, given the limited follow-up period and *S.* Typhi’s relatively slow substitution rate, continued genomic surveillance in this population after national TCV introduction in 2023 is essential to detect evolutionary responses to vaccine pressure.
