## Supplementary Tables for "Genomic Analysis of *Salmonella* Typhi from a Typhoid Conjugate Vaccine Trial"

### Sheet: Supplementary Table 1
Supplementary Table 1: Line list of isolates
Accession	Isolation_id	vaccine_group	Isolation_date	Location
ERR15983789	CDNC1M	MCV	44743	Blantyre,Malawi
ERR15983788	CDNC1A	MCV	44743	Blantyre,Malawi
ERR15983787	CDNC15	MCV	44743	Blantyre,Malawi
ERR15983786	CDNC0Y	MCV	44743	Blantyre,Malawi
ERR15983785	CDNBZE	TCV	44743	Blantyre,Malawi
ERR15983784	CDNBY9	MCV	44743	Blantyre,Malawi
ERR15983783	CDNBXP	MCV	44743	Blantyre,Malawi
ERR15983804	CNSGML	TCV	44743	Blantyre,Malawi
ERR15983803	CNS8I6	TCV	44743	Blantyre,Malawi
ERR15983802	CNS4TI	TCV	44054	Blantyre,Malawi
ERR15983800	CDND0A	MCV	44743	Blantyre,Malawi
ERR15983799	CDNCZS	MCV	44743	Blantyre,Malawi
ERR15983798	CDNCZG	MCV	44743	Blantyre,Malawi
ERR15983797	CDNCDW	MCV	44743	Blantyre,Malawi
ERR15983796	CDNCDK	MCV	44743	Blantyre,Malawi
ERR15983795	CDNCDI	MCV	44743	Blantyre,Malawi
ERR15983794	CDNCCP	MCV	44743	Blantyre,Malawi
ERR15983793	CDNC7U	MCV	44743	Blantyre,Malawi
ERR15983792	CDNC6W	MCV	44743	Blantyre,Malawi
ERR15983791	CDNC47	MCV	44651	Blantyre,Malawi
ERR15983790	CDNC20	MCV	44743	Blantyre,Malawi
ERR15983782	CDNB02	TCV	43202	Blantyre,Malawi
ERR15983781	CDNANA	MCV	43202	Blantyre,Malawi
ERR15983780	CDNALX	MCV	43202	Blantyre,Malawi
ERR15983779	CDNAKY	MCV	43202	Blantyre,Malawi
ERR15983778	CDNAKC	MCV	43202	Blantyre,Malawi
ERR15983777	CDNAEH	MCV	43202	Blantyre,Malawi
ERR15983776	CDNAD3	MCV	43202	Blantyre,Malawi
ERR15983775	CDNABR	TCV	44467	Blantyre,Malawi
ERR15983774	CDNA9A	MCV	43202	Blantyre,Malawi
ERR15983773	CDNA99	TCV	43202	Blantyre,Malawi
ERR15983772	CDNA62	MCV	43202	Blantyre,Malawi
ERR15983771	CDNA61	MCV	43202	Blantyre,Malawi
ERR15983770	CDNA5S	MCV	43202	Blantyre,Malawi
ERR15983769	CDNA4L	MCV	43202	Blantyre,Malawi
ERR15983768	CDNA0V	TCV	44424	Blantyre,Malawi
ERR15983767	CDN9Z5	MCV	44424	Blantyre,Malawi
ERR15983766	CDN9YC	MCV	44424	Blantyre,Malawi
ERR15983764	CDN9X4	MCV	44233	Blantyre,Malawi
ERR15983763	CDN9WR	MCV	44424	Blantyre,Malawi
ERR15983762	CDN9TD	TCV	44424	Blantyre,Malawi
ERR15983761	CDN9RN	TCV	44424	Blantyre,Malawi
ERR15983760	CDN9QP	MCV	44424	Blantyre,Malawi
ERR15983759	CDN9PB	MCV	44424	Blantyre,Malawi
ERR15983757	CDN9KU	MCV	44424	Blantyre,Malawi
ERR15983756	CDN95F	MCV	43834	Blantyre,Malawi
ERR15983755	CDN93F	MCV	44533	Blantyre,Malawi
ERR15983754	CDN928	MCV	44533	Blantyre,Malawi
ERR15983753	CDN91Y	MCV	44533	Blantyre,Malawi
ERR15983752	CDN90G	MCV	44531	Blantyre,Malawi
ERR15983751	CDN8WU	MCV	44091	Blantyre,Malawi
ERR15983750	CDN8VX	TCV	44091	Blantyre,Malawi
ERR15983749	CDN8PU	MCV	43771	Blantyre,Malawi
ERR15983748	CDN8D1	MCV	43771	Blantyre,Malawi
ERR15983747	CDN8C9	TCV	43911	Blantyre,Malawi
ERR15983746	CDN8A9	MCV	44729	Blantyre,Malawi
ERR15983745	CDN881	TCV	43771	Blantyre,Malawi
ERR15983744	CDN86S	MCV	43771	Blantyre,Malawi
ERR15983743	CDN86A	MCV	43771	Blantyre,Malawi
ERR15983742	CDN83S	TCV	43771	Blantyre,Malawi
ERR15983741	CDN83G	MCV	43771	Blantyre,Malawi
ERR15983740	CDN839	MCV	43771	Blantyre,Malawi
ERR15983739	CDN810	MCV	44083	Blantyre,Malawi
ERR15983738	CDN7ZN	MCV	44127	Blantyre,Malawi
ERR15983737	CDN7Z7	MCV	43771	Blantyre,Malawi
ERR15983736	CDN7SR	MCV	43771	Blantyre,Malawi
ERR15983735	CDN775	MCV	43416	Blantyre,Malawi
ERR15983734	CDN6Y6	MCV	43416	Blantyre,Malawi
ERR15983733	CDN6SZ	MCV	43416	Blantyre,Malawi
ERR15983732	CDN6N8	MCV	43416	Blantyre,Malawi
ERR15983731	CDN6N1	MCV	43416	Blantyre,Malawi
ERR15983730	CDN6MW	MCV	43416	Blantyre,Malawi
ERR15983729	CDN6MN	MCV	43677	Blantyre,Malawi
ERR15983728	CDN6KG	MCV	43691	Blantyre,Malawi
ERR15983727	CDN6K4	TCV	43416	Blantyre,Malawi
ERR15983726	CDN6IU	MCV	43531	Blantyre,Malawi
ERR15983725	CDN6CI	TCV	43744	Blantyre,Malawi
ERR15983724	CDN6BN	MCV	43744	Blantyre,Malawi
ERR15983723	CDN6AZ	MCV	43744	Blantyre,Malawi
ERR15983722	CDN6AC	MCV	43744	Blantyre,Malawi
ERR15983720	CDN66N	MCV	43652	Blantyre,Malawi
ERR15983719	CDN66M	MCV	43616	Blantyre,Malawi
ERR15983718	CDN64L	MCV	43598	Blantyre,Malawi
ERR15983717	CDN63A	MCV	43651	Blantyre,Malawi
ERR15983716	CDN62Q	MCV	43621	Blantyre,Malawi
ERR15983715	CDN5ZB	MCV	43560	Blantyre,Malawi
ERR15983714	CDN5Y5	MCV	43584	Blantyre,Malawi
ERR15983713	CDN5X8	MCV	43584	Blantyre,Malawi
ERR15983712	CDN5WZ	MCV	43773	Blantyre,Malawi
ERR15983711	CDN5UE	TCV	43553	Blantyre,Malawi
ERR15983710	CDN5TL	TCV	43553	Blantyre,Malawi
ERR15983709	CDN5NN	MCV	43803	Blantyre,Malawi
ERR15983708	CDN5LY	MCV	43549	Blantyre,Malawi
ERR15983707	CDN5IP	MCV	43802	Blantyre,Malawi
ERR15983706	CDN5IL	MCV	43542	Blantyre,Malawi
ERR15983705	CDN5H8	MCV	43539	Blantyre,Malawi
ERR15983704	CDN5H1	TCV	43539	Blantyre,Malawi
ERR15983703	CDN51L	MCV	43679	Blantyre,Malawi
ERR15983702	CDN4DG	MCV	43509	Blantyre,Malawi
ERR15983701	CDN4AE	MCV	43801	Blantyre,Malawi
ERR15983700	CDN49M	MCV	43771	Blantyre,Malawi
ERR15983699	CDN498	MCV	43771	Blantyre,Malawi
ERR15983698	CDN483	MCV	43771	Blantyre,Malawi
ERR15983697	CDN46D	MCV	43771	Blantyre,Malawi
ERR15983696	CDN45W	MCV	43771	Blantyre,Malawi
ERR15983695	CDN43L	MCV	43771	Blantyre,Malawi
ERR15983694	CDN423	MCV	43479	Blantyre,Malawi
ERR15983693	CDN3MR	MCV	43362	Blantyre,Malawi
ERR15983692	CDN33K	MCV	43424	Blantyre,Malawi
ERR15983691	CDN2Z8	MCV	43392	Blantyre,Malawi
ERR15983689	CDN2VI	MCV	43367	Blantyre,Malawi
ERR15983688	CDN2S9	MCV	43362	Blantyre,Malawi
ERR15983687	CDN2PD	MCV	43200	Blantyre,Malawi
ERR15983686	CDN2MR	MCV	43200	Blantyre,Malawi
ERR15983685	CDN2KS	MCV	43260	Blantyre,Malawi
ERR15983684	CDN2J4	MCV	43260	Blantyre,Malawi
ERR15983683	CDN2BJ	MCV	43335	Blantyre,Malawi
ERR15983682	CDN1UI	TCV	43276	Blantyre,Malawi
ERR15983681	CDN1P7	MCV	43318	Blantyre,Malawi
ERR15983680	CDN1P1	MCV	43318	Blantyre,Malawi
ERR15983679	CDN1FL	TCV	43178	Blantyre,Malawi
ERR15983678	CDN1DL	MCV	43224	Blantyre,Malawi
ERR15983677	CAARC4	MCV	43633	Blantyre,Malawi
ERR15983676	CAAR9A	MCV	43775	Blantyre,Malawi
ERR15983675	CAAQ9F	MCV	43580	Blantyre,Malawi
ERR15983674	CAAFX7	MCV	43613	Blantyre,Malawi
ERR5636031	CDN6J8	MCV	43416	Blantyre,Malawi
ERR5636011	CDN6UC	MCV	43416	Blantyre,Malawi
ERR5636012	CDN6UR	MCV	43416	Blantyre,Malawi
ERR5636013	CDN7U3	TCV	43771	Blantyre,Malawi
ERR5636018	CDN7WC	MCV	43792	Blantyre,Malawi
ERR15983707	CDN5IP	MCV	43802	Blantyre,Malawi
ERR15983765	CDN9XH	MCV	44292	Blantyre,Malawi
ERR15983758	CDN9MU	TCV	44206	Blantyre,Malawi
ERR15983721	CDN69L	TCV	43629	Blantyre,Malawi
ERR15983690	CDN2W2	MCV	43397	Blantyre,Malawi

### Sheet: Supplementary Table 2
Supplementary Table 2: Mutations observed in Vi encoding region
Sample	Vaccine group	AA_change	Vi_region	Locus Tag
CDN7WC	MCV	N75D	tVID	STY4659
CDN1DL	MCV	R523H	tVID	STY4659
CDN64L	MCV	R523H	tVID	STY4659
CDN8A9	MCV	T11M	tVID	STY4659
CDN8PU	MCV	A203V	tVID	STY4659
CDNBZE	TCV	D148N	tVID	STY4659
CDN33K	MCV	Q219R	tVIE	STY4656
CDN2BJ	MCV	S290G	tVIE	STY4656
CDN8PU	MCV	S290G	tVIE	STY4656
CDNC6W	MCV	C137R	tVIE	STY4656
CDNC7U	MCV	D54Y	tVIE	STY4656
CDNBXP	MCV	S140L	vexA	STY4655
CDNA4L	MCV	V805A	tVID	STY4659
CDNA4L	MCV	D532N	tVID	STY4659

### Sheet: Supplementary Table 3
Supplementary Table 3: Two by two tables
	QRDR mutation	No QRDR mutation	Total
TCV	2	22	24
MenA	3	109	112
Total	5	131	136
	Vi mutation	No Vi mutation	Total
TCV	1	23	24
MenA	10	102	112
Total	11	125	136
	Hospitalized	Not hospitalized	Total
Vi mutation	1	9	10
No Vi mutation	11	90	101
Total	12	99	111
